# Risk factors for fecal carriage of multidrug-resistant *Escherichia coli* in a college community: a penalized regression model

**DOI:** 10.1101/2020.11.16.20231969

**Authors:** Yuan Hu, Julia Rubin, Kaitlyn Mussio, Lee W. Riley

## Abstract

**Background:** Bacterial antimicrobial resistance is a serious global public health threat. Intestinal commensal drug-resistant bacteria have been suggested as an important reservoir of antimicrobial resistant genes (ARGs), which may be acquired via food. We aimed to identify risk factors associated with fecal carriage of drug-resistant commensal *Escherichia coli (E. coli)* among healthy adults focused on their dietary habit.

**Methods:** We conducted a cross-sectional study targeting healthy adult volunteers in a college community. Fecal samples and questionnaires were obtained from 113 volunteers. We conducted backward elimination logistic regression and least absolute shrinkage and selection (LASSO) methods to identify risk factors.

**Results:** We analyzed responses from 81 of 113 volunteers who completed the questionnaire. The logistic regression and LASSO methods identified red meat consumption to be associated with increased risk (OR = 6.13 [1.83-24.2] and 1.82, respectively) and fish consumption with reduced risk (OR = 0.27 [0.08-0.85] and 0.82) for the carriage of multidrug-resistant *E. coli*, adjusted for gender, employment status, frequently-used supermarket, and previous travel.

**Conclusions:** Dietary habits are associated with the risk of fecal carriage of multidrug-resistant *E. coli*. This study supports the growing evidence that food may be an important source of ARGs present in human commensal *E. coli*.
