## SupplementaryTable1 for "Risk factors for fecal carriage of multidrug-resistant *Escherichia coli* in a college community: a penalized regression model"

### Sheet: Sheet1
	Response
Question	Yes	No	NA
Gender (Yes=Female)	56	43	4
Weekly food consumption
Meat
Chicken	77	20	6
Turkey	12	85	6
Beef	61	36	6
Pork	41	56	6
Fish	43	54	6
Vegetables
Raw leafy greens	46	7	50
Raw vegetables	96	3	4
Organic products	27	70	6
Monthly food consumption
Poultry (chicken, turkey, and others)	92	7	4
Red meat (pork, beef, and others)	86	13	4
Eggs	95	4	4
Dairy products	96	2	5
Raw fish, meat, or eggs	55	44	4
Dietary Restriction
Vegan diet	1	96	6
Vegetarian diet	9	90	4
Lactose-free diet	6	93	4
Food allergy	4	95	4
Lifestyle
Roommates	87	11	5
Place to eat food (>4 times/week)
Home	88	10	5
Dining hall/cafeteria	7	91	5
Restaurants	25	73	5
Other	5	93	5
Place to purchase food
Supermarket A	59	39	5
Supermarket B	44	54	5
Supermarket C	34	64	5
Others	38	60	5
Pet	26	72	5
Dog	14	12	0
Cat	12	14	0
Rodent	2	24	0
Amphibian	1	25	0
Others	2	24	0
Sexual partner	9	46	48
Health Status
Antibiotics use in past 1 year	38	60	5
Antibiotics use for UTI/BSI infection	12	41	50
Hospitalization in past 1 year	2	97	4
UTI diagnosis	14	85	4
IUD (intrauterine device)	10	52	41
Travel History in past 1 year
Traveled outside the US	63	36	4
Stayed outside the US for 1 month or more	33	64	6
Drug resistance	78	15	10
