## SupplementaryTable2 for "Risk factors for fecal carriage of multidrug-resistant *Escherichia coli* in a college community: a penalized regression model"

### Sheet: Sheet1
	OR	CI95%	P-value
Female gender	2.96	0.68-14.93	0.16
Fish	0.17	0.03-0.78	0.03
Organic food	5.74	0.67-150.35	0.18
Home meal	0.17	0.01-1.80	0.19
Supermarket A	4.48	1.07-23.17	0.05
Supermarket B	3.55	0.76-21.65	0.13
Travel to Southeast Asia	0.06	0.002-2.48	0.11
Previous antibiotics use	4.28	0.89-32.45	0.09
